# Trajectories of microbiome-derived bile acids in early life – insights into the progression to islet autoimmunity

**DOI:** 10.1101/2025.02.18.25322275

**Authors:** Santosh Lamichhane, Alex M Dickens, Tanja Buchacher, Evita Tianai Lou, Vincent Charron-Lamoureux, Roosa Kattelus, Pragya Karmacharya, Lucas Pinto da Silva, Matilda Kråkström, Omid Rasool, Partho Sen, Corinn Walker, Abubaker Patan, Emily C. Gentry, Aron Arzoomand, Tadepally Lakshmikanth, Jaromir Mikeš, Aman Mebrahtu, Tommi Vatanen, Manuela Raffatellu, Karsten Zengler, Tuulia Hyötyläinen, Ramnik J. Xavier, Petter Brodin, Riitta Lahesmaa, Pieter C. Dorrestein, Mikael Knip, Matej Orešič

**Author notes:** Corresponding authors. E-mail addresses.

## Abstract

Recent studies reveal that gut microbes produce diverse bile acid conjugates, termed microbially conjugated bile acids (MCBAs). However, their regulation and health effects remain unclear. Here, we analyzed early-life MCBA patterns and their link to islet autoimmunity. We quantified 110 MCBAs in 303 stool samples collected longitudinally (3– 36 months) from children who developed one or more islet autoantibodies and controls who remained autoantibody-negative. Stool MCBAs showed distinct age-dependent trajectories and correlated with gut microbiome composition. Altered levels of ursodeoxycholic and deoxycholic acid conjugates were linked to islet autoimmunity as well as modulated monocyte activation in response to immunostimulatory lipopolysaccharide and Th17/Treg cell balance. These findings suggest MCBAs influence immune development and type 1 diabetes risk.
