## Supplementaryfigures for "Trajectories of microbiome-derived bile acids in early life – insights into the progression to islet autoimmunity"

### Sheet: Table S1
feature	metadata	coef	stderr	N	pval	qval
CAArg	AgeR	-0.339174	0.113757	242	0.00321402	0.0353542
CAAsp	AgeR	-0.308149	0.140155	242	0.0290285	0.236529
CACitrulline	AgeR	-0.275677	0.124528	242	0.0279093	0.2317
CAGln	AgeR	-0.763424	0.14781	242	5.65558e-07	1.30971e-05
CAGlu	AgeR	-0.950107	0.158402	242	8.81362e-09	2.58533e-07
CAHis	AgeR	-1.00046	0.148694	242	1.68948e-10	8.25969e-09
CAIle	AgeR	-0.596069	0.148866	242	8.61136e-05	0.001263
CALeu	AgeR	-0.613099	0.149406	242	5.80161e-05	0.000911682
CALys	AgeR	-0.969691	0.1709	242	4.68058e-08	1.21144e-06
CAPhe	AgeR	-0.729416	0.178937	242	6.46844e-05	0.000981419
CAThr	AgeR	-1.02717	0.140073	242	5.17575e-12	2.84666e-10
CAVal	AgeR	-0.522374	0.120334	242	2.21283e-05	0.000374479
CDCAAla	AgeR	-0.363402	0.101277	242	0.000409297	0.00537276
CDCAGln	AgeR	-0.497143	0.13844	242	0.000409897	0.00537276
CDCAGlu	AgeR	-0.318831	0.141344	242	0.0251316	0.221158
CDCAIle	AgeR	-0.663692	0.132857	242	1.23485e-06	2.46969e-05
CDCALeu	AgeR	-0.626296	0.131566	242	3.60865e-06	6.35123e-05
CDCALys	AgeR	-0.422781	0.112818	242	0.000232082	0.00329407
CDCAPhe	AgeR	-0.758696	0.152407	242	1.33989e-06	2.56327e-05
CDCAPro	AgeR	1.03792	0.202579	242	6.47414e-07	1.42431e-05
CDCAThr	AgeR	-0.415789	0.142252	242	0.00384692	0.041284
CDCAVal	AgeR	-0.443616	0.123658	242	0.000415168	0.00537276
DCAAla	AgeR	0.437154	0.103587	242	3.59669e-05	0.000586127
DCAArg	AgeR	0.675011	0.10919	242	2.97764e-09	1.0274e-07
DCAAsn	AgeR	0.162877	0.0480999	242	0.000840208	0.0102692
DCAAsp	AgeR	0.855011	0.103331	242	1.31971e-14	1.93557e-12
DCACitrulline	AgeR	0.686911	0.117537	242	1.83792e-08	5.05428e-07
DCAGln	AgeR	0.323255	0.106501	242	0.00267287	0.0301554
DCAGlu	AgeR	0.496998	0.102583	242	2.40845e-06	4.4155e-05
DCAHis	AgeR	0.307996	0.0615879	242	1.17027e-06	2.45199e-05
DCAIle	AgeR	1.2889	0.131373	242	6.09768e-19	1.34149e-16
DCALeu	AgeR	1.2889	0.131373	242	6.09768e-19	1.34149e-16
DCALys	AgeR	0.8274	0.108557	242	7.85101e-13	4.93492e-11
DCAMet	AgeR	1.01648	0.127095	242	7.90413e-14	5.79636e-12
DCAPhe	AgeR	0.668488	0.10808	242	3.03549e-09	1.0274e-07
DCAPro	AgeR	1.226	0.195711	242	1.75756e-09	7.03023e-08
DCASer	AgeR	0.514065	0.0960495	242	2.19529e-07	5.36627e-06
DCAThr	AgeR	0.938736	0.147987	242	1.26557e-09	5.56853e-08
DCATrp	AgeR	0.959891	0.119507	242	6.04135e-14	5.31638e-12
DCAVal	AgeR	0.902382	0.109708	242	1.87562e-14	2.06319e-12
HDCAAsp	AgeR	-0.476594	0.0783149	242	5.66233e-09	1.77959e-07
HDCAGlu	AgeR	0.123824	0.0602846	242	0.0411824	0.29141
UDCAAsp	AgeR	0.27351	0.0847019	242	0.00144498	0.0167314
UDCACitrulline	AgeR	0.157711	0.05754	242	0.00664311	0.0679761
UDCAGlu	AgeR	0.3798	0.117298	242	0.0013955	0.0165951
UDCALys	AgeR	0.0856576	0.0422109	242	0.0436472	0.29141
UDCAThr	AgeR	0.428902	0.122135	242	0.00054123	0.00680404
UDCAVal	AgeR	0.2971	0.117186	242	0.0119346	0.114157

### Sheet: Tables S2
feature	metadata	value	coef	stderr	N	pval	qval
CDCATyr	Case	OneAb	0.782438	0.333313	242	0.0228201	0.213635
DCAVal	Case	OneAb	-0.716868	0.314617	242	0.0265696	0.229228
CDCAAla	Case	TwoAb	-0.728062	0.322955	242	0.0278903	0.2317
DCAIle	Case	OneAb	-0.889721	0.402221	242	0.0313456	0.246287
DCALeu	Case	OneAb	-0.889721	0.402221	242	0.0313456	0.246287
CDCASer	Case	TwoAb	-0.558366	0.269143	242	0.0428274	0.29141
DCAPro	Case	OneAb	-0.904659	0.44566	242	0.0434854	0.29141
UDCAAsn	Case	TwoAb	-0.435935	0.211612	242	0.043905	0.29141
CACys	Case	TwoAb	0.0953338	0.0473057	242	0.0450103	0.29141
CACitrulline	Case	TwoAb	-1.03861	0.508	242	0.0455786	0.29141

### Sheet: Tables S3
feature	metadata	coef	stderr	N	pval	qval
UDCAVal	Sex	-0.391365	0.133611	242	0.00510009	0.0534295
HDCACitrulline	Sex	0.063367	0.0241297	242	0.00920189	0.0899741
CDCAPhe	Sex	-0.513618	0.221786	242	0.024455	0.219596
CAHis	Sex	-0.501527	0.238037	242	0.040015	0.29141
UDCAGlu	Sex	-0.319452	0.152452	242	0.0408729	0.29141
CAIle	Sex	-0.434987	0.20813	242	0.0412288	0.29141
CALeu	Sex	-0.428306	0.208436	242	0.0446271	0.29141
UDCATyr	Sex	-0.233837	0.1142	242	0.0456984	0.29141
UDCAPhe	Sex	-0.284272	0.141287	242	0.0492608	0.309639

### Sheet: Tables S4
feature	metadata	coef	stderr	N	pval	qval
CDCAAla	bflength	0.324336	0.117051	242	0.00807733	0.0807733
CAPro	bflength	0.0769426	0.0329086	242	0.023801	0.218176
CDCATyr	bflength	0.352204	0.16874	242	0.0424983	0.29141

### Sheet: Table S5
Microbes	CDCAAla	CDCASer	UDCAAsn	CACys	CACitrulline	CDCATyr	DCA val	DCA IsoLeu	DCA Lue	DCA Pro
s__Roseburia_intestinalist__Roseburia_intestinalis_unclassified	0.104035	-0.00929579	-0.00980524	0.119181	-0.119285	0.0505851	0.180174	0.172905	0.172905	0.418507
s__Bilophila_wadsworthiat__GCF_000185705	-0.0760469	0.0066855	-0.116172	0.259184	-0.0884691	-0.171206	0.168112	0.213191	0.213191	0.347807
s__Faecalibacterium_prausnitziit__Faecalibacterium_prausnitzii_unclassified	-0.147602	0.220198	-0.161459	0.0654565	-0.0139217	0.100525	0.259099	0.22579	0.22579	0.338589
s__Lachnospiraceae_bacterium_5_1_63FAAt__GCF_000185525	-0.247878	0.103232	-0.176118	0.0934831	0.060957	0.00985474	0.234894	0.27151	0.27151	0.333764
s__Ruminococcus_obeumt__Ruminococcus_obeum_unclassified	-0.260733	-0.0301095	0.00226631	0.0906768	-0.0229557	-0.139817	0.301125	0.394264	0.394264	0.325983
s__Anaerostipes_hadrust__GCF_000332875	-0.166821	-0.0707176	0.0307659	0.128174	0.0647716	-0.0423735	0.0901357	0.153588	0.153588	0.308864
s__Eubacterium_rectalet__Eubacterium_rectale_unclassified	-0.298477	0.153118	0.0527721	0.0626391	0.0799103	0.0955066	0.191651	0.243286	0.243286	0.306329
s__Coprococcus_comest__GCF_000155875	-0.0972201	-0.0114888	-0.0354141	0.273492	-0.101423	-0.163827	0.115894	0.235663	0.235663	0.283158
s__Bacteroides_uniformist__Bacteroides_uniformis_unclassified	-0.0242448	0.0615045	-0.0966147	0.0207325	0.118052	0.138478	0.268698	0.286351	0.286351	0.248152
s__Bacteroides_faecist__GCF_000226135	-0.0930621	0.0976294	0.0615081	0.235134	-0.0630909	0.0102403	0.196902	0.220003	0.220003	0.239369
s__Roseburia_inulinivoranst__GCF_000174195	-0.213434	0.10239	-0.0497953	0.0678967	0.0863287	0.0408158	0.301825	0.333307	0.333307	0.239198
s__Clostridium_hathewayit__Clostridium_hathewayi_unclassified	-0.0647684	0.0448575	-0.0582311	-0.0749477	-0.00259247	0.0668556	-0.125268	-0.113699	-0.113699	0.238156
s__Eggerthella_lentat__GCF_000024265	-0.0982937	0.0512375	0.0238095	0.118701	-0.178964	0.0427028	-0.0909533	-0.0981772	-0.0981772	0.237181
s__Roseburia_hominist__GCF_000225345	-0.209134	-0.0192166	-0.0908884	0.159583	-0.0195667	-0.0567309	0.244035	0.315509	0.315509	0.234305
s__Prevotella_buccaet__Prevotella_buccae_unclassified	0.0679459	-0.0898054	0.147107	-0.0160364	-0.0151013	0.0582369	-0.0221759	-0.0489898	-0.0489898	0.226691
s__Dorea_longicatenat__GCF_000154065	-0.0982931	0.0166272	0.0253939	-0.0526513	-0.124959	-0.0669767	0.14287	0.211055	0.211055	0.225964
s__Ruminococcus_lactarist__Ruminococcus_lactaris_unclassified	-0.100168	-0.109827	0.0626073	-0.0488016	0.0318435	-0.0428073	0.192894	0.246307	0.246307	0.218081
s__Eubacterium_eligenst__GCF_000146185	-0.163383	-0.0159974	0.0753373	-0.0724826	-0.0903666	-0.0667886	0.413277	0.432467	0.432467	0.215048
s__Lachnospiraceae_bacterium_3_1_46FAAt__GCF_000209405	-0.0793994	0.169407	0.0161056	-0.0435066	-0.00975816	0.122468	0.105389	0.0759222	0.0759222	0.201423
s__Collinsella_aerofacienst__GCF_000169035	-0.0085216	-0.067643	-0.0860353	0.180666	0.13873	-0.0954148	0.233292	0.293787	0.293787	0.198491
s__Desulfovibrio_pigert__GCF_000156375	-0.0618092	0.10378	-0.0452759	-0.0130338	-0.102975	-0.129597	0.179301	0.18223	0.18223	0.193993
s__Clostridium_bartlettiit__GCF_000154445	-0.00636924	-0.0245534	0.0646439	0.0944224	0.0284298	-0.0358508	-0.0203545	0.00820718	0.00820718	0.193843
s__Bacteroidales_bacterium_ph8t__GCF_000311925	-0.0787139	-0.0261363	-0.110704	-0.0318691	-0.141529	-0.134645	0.281226	0.24266	0.24266	0.192587
s__Eubacterium_ramulust__GCF_000469345	-0.0385765	-0.159927	-0.0992025	-0.0285579	-0.177602	-0.217453	0.273818	0.30437	0.30437	0.187874
s__Bacteroides_finegoldiit__Bacteroides_finegoldii_unclassified	0.0304746	0.0889956	-0.0725809	-0.0208942	0.170851	0.0608486	0.158368	0.12235	0.12235	0.187326
s__Eubacterium_cylindroidest__GCF_000469305	-0.076048	-0.0898054	-0.055706	0.571964	-0.126697	-0.159452	0.0416907	0.169688	0.169688	0.186329
s__Ruminococcus_bromiit__GCF_000209875	-0.135246	-0.0642969	-0.0488899	0.0702859	-0.0347627	-0.073309	0.321789	0.32848	0.32848	0.178594
s__Ruminococcus_callidust__GCF_000468015	-0.15113	0.0464317	-0.0208767	-0.0318691	-0.0368512	-0.0537091	0.147445	0.215759	0.215759	0.177589
s__Clostridium_bolteaet__Clostridium_bolteae_unclassified	-0.0229008	0.020473	0.118358	0.0541217	-0.0194305	0.0629664	0.0986829	0.0688271	0.0688271	0.174969
s__Parasutterella_excrementihominist__GCF_000205025	-0.0514332	-0.110475	-0.0643598	-0.0407607	-0.0197222	-0.00533086	0.0380813	0.0754523	0.0754523	0.169076
s__Burkholderiales_bacterium_1_1_47t__GCF_000144975	-0.0396182	-0.0894327	-0.131741	-0.0379249	-0.0242903	0.00972704	0.0807692	0.092747	0.092747	0.166618
s__Odoribacter_splanchnicust__GCF_000190535	-0.15113	-0.0238943	0.00121434	-0.0318691	-0.0516749	-0.11182	0.244133	0.253117	0.253117	0.162964
s__Collinsella_tanakaeit__GCF_000225705	-0.0435066	-0.0513771	-0.0318691	-0.00917431	0.136336	-0.0912216	0.202818	0.189426	0.189426	0.162031
s__Bacteroides_finegoldiit__GCF_000156195	-0.0435066	-0.0513771	-0.0318691	-0.00917431	0.136336	-0.0912216	0.202818	0.189426	0.189426	0.162031
s__Clostridium_hiranonist__GCF_000156055	-0.0435066	-0.0513771	-0.0318691	-0.00917431	0.136336	-0.0912216	0.202818	0.189426	0.189426	0.162031
s__Bacteroides_stercorist__GCF_000154525	-0.0435066	-0.0513771	-0.0318691	-0.00917431	0.136336	-0.0912216	0.202818	0.189426	0.189426	0.162031
s__Parabacteroides_goldsteiniit__Parabacteroides_goldsteinii_unclassified	-0.088217	-0.104176	-0.0646199	0.479014	-0.0559491	-0.11101	0.164705	0.207022	0.207022	0.160727
s__Lactococcus_lactist__Lactococcus_lactis_unclassified	-0.0138188	0.0218291	0.0307598	-0.0393555	0.0604492	-0.000803543	0.0757474	0.0596564	0.0596564	0.154878
s__Eubacterium_biformet__GCF_000156655	0.0567079	0.0242445	-0.0646199	-0.0186025	0.0868941	-0.0676001	0.19945	0.190028	0.190028	0.153909
s__Sutterella_wadsworthensist__GCF_000411515	-0.0618092	-0.0729907	-0.0452759	0.710343	-0.102975	-0.129597	0.096127	0.171995	0.171995	0.152981
s__Alloprevotella_tanneraet__GCF_000159995	-0.0435066	-0.0513771	-0.0318691	-0.00917431	-0.0724826	-0.0912216	-0.0614036	-0.0712519	-0.0712519	0.149916
s__Coprococcus_catust__GCF_000210555	-0.0990851	-0.11701	-0.0725809	-0.0208942	0.0782509	0.0254872	0.0296949	0.0462427	0.0462427	0.148072
s__Alistipes_putredinist__GCF_000154465	-0.187518	-0.0731952	-0.0199061	0.13358	-0.0723258	-0.136403	0.226327	0.271757	0.271757	0.146274
s__Dorea_formicigeneranst__Dorea_formicigenerans_unclassified	-0.110699	-0.012777	-0.174014	0.189941	0.049843	-0.0955078	0.169741	0.239004	0.239004	0.145864
s__Paraprevotella_xylaniphilat__GCF_000205165	0.138435	0.094941	-0.0452759	-0.0130338	0.0095954	0.00576677	-0.0872353	0.00152625	0.00152625	0.144375
s__Alistipes_sp_HGB5t__GCF_000183485	-0.0435066	-0.0513771	-0.0318691	-0.00917431	-0.0724826	-0.0912216	-0.0614036	-0.0712519	-0.0712519	0.143859
s__Anaeroglobus_geminatust__GCF_000239275	-0.0618092	-0.0729907	-0.0452759	-0.0130338	-0.102975	0.13152	0.0175432	-0.00825972	-0.00825972	0.143789
s__Lachnospiraceae_bacterium_7_1_58FAAt__GCF_000242155	-0.209264	0.0461491	0.0145268	0.104901	-0.0182855	0.0349175	0.0592573	0.0746214	0.0746214	0.143555
s__Barnesiella_intestinihominist__GCF_000296465	-0.186632	-0.0434178	0.0466481	0.199237	0.0566298	-0.0187701	0.184457	0.238549	0.238549	0.141103
s__Ruminococcus_flavefacienst__Ruminococcus_flavefaciens_unclassified	-0.0435066	-0.0513771	-0.0318691	-0.00917431	0.129433	0.0368087	0.146997	0.116436	0.116436	0.14083
s__Fusobacterium_mortiferumt__GCF_000158195	-0.0618092	-0.0729907	-0.0452759	-0.0130338	0.056157	0.0213515	0.198214	0.197538	0.197538	0.13841
s__Eubacterium_siraeumt__Eubacterium_siraeum_unclassified	-0.10426	-0.0707327	0.132031	-0.0379249	-0.163452	-0.10812	0.120804	0.162357	0.162357	0.138316
s__Clostridium_nexilet__GCF_000156035	0.01091	0.238875	-0.156227	-0.0663334	0.115778	0.160378	-0.120514	-0.141824	-0.141824	0.137634
s__Bacteroides_salyersiaet__Bacteroides_salyersiae_unclassified	0.0278955	-0.0306183	-0.0725809	0.422064	-0.107693	-0.146522	0.171466	0.213799	0.213799	0.136284
s__Bacteroides_clarust__GCF_000195615	-0.045682	-0.15008	-0.093094	-0.0267994	-0.0238943	0.143669	0.164174	0.130166	0.130166	0.136254
s__Eubacterium_halliit__GCF_000173975	-0.170643	-0.102125	-0.0101481	-0.0737145	-0.0355367	-0.167839	0.200971	0.257818	0.257818	0.13226
s__Porphyromonas_someraet__GCF_000372405	-0.0435066	-0.0513771	-0.0318691	-0.00917431	-0.0724826	-0.0912216	0.139554	0.126863	0.126863	0.131745
s__Sutterella_wadsworthensist__GCF_000297775	-0.0435066	-0.0513771	-0.0318691	-0.00917431	-0.0724826	-0.0912216	0.139554	0.126863	0.126863	0.131745
s__Haemophilus_pittmaniaet__GCF_000223275	-0.0435066	-0.0513771	-0.0318691	-0.00917431	-0.0724826	0.120028	0.0874537	0.0608248	0.0608248	0.128716
s__Streptococcus_lutetiensist__GCF_000441535	-0.143423	0.124951	-0.105059	-0.0302438	-0.0259477	0.08823	-0.147528	-0.108423	-0.108423	0.127705
s__Lactobacillus_ruminist__Lactobacillus_ruminis_unclassified	0.0785223	0.130778	-0.055706	-0.0160364	-0.126697	0.108353	-0.107331	-0.0420676	-0.0420676	0.125337
s__Campylobacter_gracilist__GCF_000175875	-0.0618092	-0.0729907	-0.0452759	-0.0130338	-0.102975	-0.0192019	0.0808188	0.0557307	0.0557307	0.124954
s__Prevotella_oralist__Prevotella_oralis_unclassified	0.199214	-0.0513771	0.309999	-0.00917431	0.115627	0.0720171	-0.0614036	-0.0712519	-0.0712519	0.122659
s__Bacteroides_plebeiust__GCF_000187895	0.05418	0.0781642	-0.093094	-0.0267994	0.0296688	-0.174226	0.0630137	0.0329626	0.0329626	0.120053
s__Clostridium_symbiosumt__Clostridium_symbiosum_unclassified	-0.131668	0.17639	-0.0281453	-0.0687924	-0.0276366	0.146134	0.0416359	0.0315236	0.0315236	0.117
s__Butyricicoccus_pullicaecorumt__GCF_000398925	0.0406263	0.0153991	0.0924706	-0.0186025	-0.0559173	0.10393	-0.04699	-0.0756973	-0.0756973	0.11587
s__Bacteroides_fragilist__Bacteroides_fragilis_unclassified	-0.262054	-0.133629	-0.142051	0.0175429	-0.0827316	-0.0498738	0.255742	0.28266	0.28266	0.113953
s__Eubacterium_ventriosumt__GCF_000153885	-0.0865208	-0.148739	-0.121488	-0.0349732	-0.140832	-0.227213	0.22979	0.231702	0.231702	0.110633
s__Leuconostoc_pseudomesenteroidest__Leuconostoc_pseudomesenteroides_unclassified	-0.0435066	0.12947	-0.0318691	-0.00917431	-0.0724826	0.0944224	-0.0614036	-0.0712519	-0.0712519	0.110544
s__Lactococcus_phage_936_sensu_latot__PRJNA17757	-0.0435066	0.12947	-0.0318691	-0.00917431	-0.0724826	0.0944224	-0.0614036	-0.0712519	-0.0712519	0.110544
s__Lactococcus_phage_phi7t__PRJNA213073	-0.0435066	0.12947	-0.0318691	-0.00917431	-0.0724826	0.0944224	-0.0614036	-0.0712519	-0.0712519	0.110544
s__Haemophilus_parainfluenzaet__Haemophilus_parainfluenzae_unclassified	0.167343	0.0534256	0.179301	0.124011	-0.113416	0.111864	-0.0257897	-0.069608	-0.069608	0.109054
s__Clostridium_clostridioformet__Clostridium_clostridioforme_unclassified	-0.210199	0.141024	-0.0101122	-0.0576808	-0.0401593	0.0889107	0.0699511	0.0255276	0.0255276	0.107997
s__Bacteroides_coprophilust__GCF_000157915	-0.0435066	-0.0513771	-0.0318691	-0.00917431	-0.0724826	-0.0912216	0.161882	0.165096	0.165096	0.107516
s__Catenibacterium_mitsuokait__GCF_000173795	-0.0435066	-0.0513771	-0.0318691	-0.00917431	-0.0724826	-0.0912216	0.161882	0.165096	0.165096	0.107516
s__Bacteroides_ovatust__Bacteroides_ovatus_unclassified	-0.0579916	-0.0599246	-0.0552812	0.0715775	0.052312	0.110611	0.245847	0.213183	0.213183	0.105584
s__Actinomyces_johnsoniit__Actinomyces_johnsonii_unclassified	-0.0435066	-0.0513771	-0.0318691	-0.00917431	-0.0724826	-0.0912216	-0.0614036	0.0503977	0.0503977	0.104487
s__Prevotella_stercoreat__GCF_000235885	-0.0435066	-0.0513771	-0.0318691	-0.00917431	-0.0724826	-0.0912216	-0.0614036	0.0503977	0.0503977	0.104487
s__Lactobacillus_delbrueckiit__Lactobacillus_delbrueckii_unclassified	-0.0435066	-0.0513771	-0.0318691	-0.00917431	-0.0724826	-0.0912216	-0.0614036	0.0503977	0.0503977	0.104487
s__Ruminococcus_torquest__GCF_000210035	-0.0435066	-0.0513771	-0.0318691	-0.00917431	-0.0724826	-0.0912216	-0.0614036	0.0503977	0.0503977	0.104487
s__Streptococcus_phage_ALQ13_2t__PRJNA42593	-0.0435066	-0.0513771	-0.0318691	-0.00917431	-0.0724826	-0.0912216	-0.0614036	0.0503977	0.0503977	0.104487
s__Haemophilus_paraphrohaemolyticust__GCF_000260675	-0.0618092	0.0831563	-0.0452759	-0.0130338	0.211054	0.202684	-0.0872353	-0.101227	-0.101227	0.101426
s__Alistipes_shahiit__GCF_000210575	-0.172928	-0.0131968	0.0708732	0.221398	0.0863364	-0.0245191	0.12768	0.196774	0.196774	0.100407
s__Lachnospiraceae_bacterium_8_1_57FAAt__GCF_000185545	-0.0756378	0.000904621	-0.0018275	-0.0435066	-0.193448	-0.0709187	0.0855456	0.118146	0.118146	0.0966812
s__Lachnospiraceae_bacterium_1_1_57FAAt__GCF_000218445	-0.103142	-0.0730385	0.151542	-0.0364655	-0.0749826	0.0666841	0.0315333	-0.00308595	-0.00308595	0.0957251
s__Alistipes_onderdonkiit__GCF_000374505	-0.262936	0.0858987	-0.00387155	0.0902734	-0.018503	-0.0752253	0.285499	0.316279	0.316279	0.09562
s__Bifidobacterium_longumt__Bifidobacterium_longum_unclassified	0.0237593	-0.0138056	-0.0145797	-0.0287007	-0.0343643	0.0479291	-0.0366251	-0.0551417	-0.0551417	0.0948167
s__Bacteroides_vulgatust__Bacteroides_vulgatus_unclassified	0.0282883	0.0986645	-0.229675	-0.0414552	-0.00525126	0.00344775	0.0909749	0.0596487	0.0596487	0.0940427
s__Gemella_haemolysanst__Gemella_haemolysans_unclassified	0.226692	0.150021	-0.0318691	-0.00917431	-0.0724826	0.0816193	-0.0614036	-0.0712519	-0.0712519	0.0923726
s__Bifidobacterium_angulatumt__GCF_000156635	-0.0618092	-0.0729907	-0.0452759	-0.0130338	0.0245736	0.047457	0.0254016	0.103628	0.103628	0.0918432
s__Alistipes_indistinctust__GCF_000231275	-0.118329	0.0328251	-0.0866775	-0.0249523	-0.0526312	0.0666022	0.128097	0.137194	0.137194	0.090235
s__Streptococcus_pasteurianust__GCF_000270165	-0.0618092	0.20456	-0.0452759	-0.0130338	-0.102975	0.173148	0.0354709	0.000920241	0.000920241	0.0897505
s__Bacteroides_stercorist__Bacteroides_stercoris_unclassified	0.0257896	-0.0886935	-0.0992025	-0.0285579	0.12246	0.0113019	0.145129	0.126082	0.126082	0.0894755
s__Streptococcus_infantariust__Streptococcus_infantarius_unclassified	-0.0618092	0.077264	-0.0452759	-0.0130338	-0.102975	0.0424757	0.0354709	0.0865476	0.0865476	0.0854869
s__Akkermansia_muciniphilat__GCF_000020225	-0.265874	0.113263	0.0633162	-0.0811449	0.118879	-0.0395763	0.193492	0.214651	0.214651	0.0852178
s__Pseudoflavonifractor_capillosust__GCF_000169255	-0.0618092	0.0861291	-0.0452759	-0.0130338	0.0172851	0.00558074	0.0488085	0.0308169	0.0308169	0.0846068
s__Dialister_invisust__GCF_000160055	-0.101687	-0.148797	0.154297	-0.053918	0.0279277	-0.0678527	0.190602	0.205225	0.205225	0.0836148
s__Streptococcus_thermophilust__Streptococcus_thermophilus_unclassified	-0.0640517	0.133843	-0.0193744	-0.0576808	-0.0888213	0.00687259	0.00787004	0.0781125	0.0781125	0.0826574
s__Streptococcus_parasanguinist__Streptococcus_parasanguinis_unclassified	-0.0925477	0.0501299	-0.164995	0.157607	-0.103371	0.0187761	-0.145672	-0.107968	-0.107968	0.08254
s__Flavonifractor_plautiit__GCF_000239295	-0.133856	-0.0279054	-0.0798461	0.0857769	0.0357495	0.00229304	0.113536	0.0449226	0.0449226	0.0817817
s__Bifidobacterium_animalist__Bifidobacterium_animalis_unclassified	-0.0612806	0.069053	0.0992414	-0.0302438	0.0833357	-0.00900717	0.0341161	0.0346654	0.0346654	0.0793731
s__Haemophilus_sputorumt__Haemophilus_sputorum_unclassified	-0.036044	0.018146	0.150431	-0.0267994	0.00906849	0.116108	-0.0474487	-0.0852737	-0.0852737	0.0762902
s__Bifidobacterium_bifidumt__Bifidobacterium_bifidum_unclassified	-0.116127	0.0185371	-0.115538	0.175523	0.0496244	-0.0187789	0.0327923	0.140925	0.140925	0.0762651
s__Paraprevotella_clarat__GCF_000233955	0.0546819	0.121052	-0.0646199	-0.0186025	0.0312233	0.104653	0.00145772	0.0501179	0.0501179	0.0754508
s__Lachnospiraceae_bacterium_1_4_56FAAt__GCF_000218385	-0.0626531	0.077971	-0.00658136	-0.0302438	0.0834391	0.0308105	0.114505	0.0896112	0.0896112	0.0743856
s__Actinomyces_odontolyticust__Actinomyces_odontolyticus_unclassified	-0.0435066	-0.0513771	-0.0318691	-0.00917431	-0.0724826	0.0656155	-0.0614036	-0.0712519	-0.0712519	0.0742009
s__Rothia_mucilaginosat__Rothia_mucilaginosa_unclassified	-0.0435066	-0.0513771	-0.0318691	-0.00917431	-0.0724826	0.0656155	-0.0614036	-0.0712519	-0.0712519	0.0742009
s__Solobacterium_mooreit__GCF_000186945	-0.0435066	-0.0513771	-0.0318691	-0.00917431	-0.0724826	0.0656155	-0.0614036	-0.0712519	-0.0712519	0.0742009
s__Clostridium_ramosumt__GCF_000154485	0.0551792	0.0780633	0.0421742	0.10402	0.0242544	0.131486	-0.176091	-0.167946	-0.167946	0.074094
s__Alistipes_senegalensist__GCF_000312145	-0.0990851	-0.0046804	-0.0725809	-0.0208942	-0.165077	-0.150153	0.237575	0.224996	0.224996	0.0727381
s__Haemophilus_parahaemolyticust__GCF_000262265	-0.0435066	0.199343	0.281027	-0.00917431	-0.0724826	0.145634	-0.0614036	-0.0712519	-0.0712519	0.0711723
s__Enterococcus_gallinarumt__GCF_000157255	-0.076048	-0.0898054	-0.055706	-0.0160364	-0.0151378	0.0123255	-0.107331	-0.124546	-0.124546	0.0709223
s__Erysipelotrichaceae_bacterium_2_2_44At__GCF_000225685	-0.00411422	0.081771	0.0473438	-0.0349732	0.0144918	0.170438	-0.0749499	-0.11694	-0.11694	0.0704426
s__Parabacteroides_distasonist__Parabacteroides_distasonis_unclassified	-0.070488	0.0381227	-0.227214	0.0795686	0.163254	-0.00291562	0.203226	0.17502	0.17502	0.0691632
s__Parabacteroides_merdaet__Parabacteroides_merdae_unclassified	0.0523636	0.126029	-0.0668589	0.191325	0.0232413	0.031436	0.0992853	0.142385	0.142385	0.0683012
s__Bacteroides_fragilist__GCF_000297735	-0.0435066	-0.0513771	-0.0318691	-0.00917431	-0.0724826	-0.0912216	0.184211	0.172047	0.172047	0.0681437
s__Clostridiaceae_bacterium_JC118t__GCF_000313565	-0.0435066	-0.0513771	-0.0318691	-0.00917431	-0.0724826	-0.0912216	0.184211	0.172047	0.172047	0.0681437
s__Lachnospiraceae_bacterium_3_1_57FAA_CT1t__GCF_000218405	0.00171558	-0.169368	-0.105059	-0.0302438	-0.14378	-0.0392805	-0.026655	-0.00209367	-0.00209367	0.0680548
s__Holdemania_filiformist__GCF_000157995	-0.135428	-0.0071725	-0.0992025	0.307791	-0.0396336	-0.210529	0.128888	0.14265	0.14265	0.066821
s__Lactobacillus_acidophilust__Lactobacillus_acidophilus_unclassified	-0.0187483	0.0607868	0.0279374	-0.0249523	0.0210915	0.0175352	0.0116332	0.0268987	0.0268987	0.0655661
s__Peptostreptococcus_anaerobiust__Peptostreptococcus_anaerobius_unclassified	0.141718	0.0654793	-0.0452759	-0.0130338	-0.102975	-0.129597	-0.0872353	-0.101227	-0.101227	0.0652251
s__Leuconostoc_lactist__Leuconostoc_lactis_unclassified	-0.0618092	0.0536946	-0.0452759	-0.0130338	-0.102975	-0.129597	0.17697	0.17507	0.17507	0.063152
s__Lactococcus_garvieaet__Lactococcus_garvieae_unclassified	-0.0618092	0.0536946	-0.0452759	-0.0130338	-0.102975	-0.129597	0.17697	0.17507	0.17507	0.063152
s__Enterococcus_duranst__Enterococcus_durans_unclassified	-0.076048	0.0131715	-0.055706	-0.0160364	-0.126697	-0.0986891	-0.00542078	0.152677	0.152677	0.0628691
s__Streptococcus_vestibularist__Streptococcus_vestibularis_unclassified	-0.0618092	-0.0729907	-0.0452759	-0.0130338	-0.102975	-0.129597	0.051476	0.106479	0.106479	0.0616069
s__Erysipelotrichaceae_bacterium_6_1_45t__GCF_000242175	-0.0627003	0.282	-0.0065042	-0.0318691	0.0632385	0.196321	-0.0944757	-0.13751	-0.13751	0.0588891
s__Bacteroides_xylanisolvenst__Bacteroides_xylanisolvens_unclassified	-0.14176	-0.0029361	-0.0442242	-0.053918	0.0109484	0.0984191	0.320945	0.265955	0.265955	0.0554296
s__Streptococcus_salivariust__Streptococcus_salivarius_unclassified	-0.00259209	0.0401428	-0.170782	0.0821207	0.0183874	0.007125	-0.0960505	-0.0962824	-0.0962824	0.0518477
s__Bacteroides_doreit__Bacteroides_dorei_unclassified	-0.149498	0.111802	-0.154524	0.111429	0.108457	-0.0670889	0.13539	0.132059	0.132059	0.05155
s__Lactobacillus_fermentumt__Lactobacillus_fermentum_unclassified	-0.0618092	0.0543051	-0.0452759	-0.0130338	0.0368102	0.0997299	-0.0872353	-0.101227	-0.101227	0.0485032
s__Erysipelotrichaceae_bacterium_3_1_53t__GCF_000165065	-0.0618092	-0.0729907	-0.0452759	-0.0130338	-0.102975	-0.129597	0.0777908	0.142592	0.142592	0.0464496
s__Enterococcus_faeciumt__Enterococcus_faecium_unclassified	0.00252217	-0.0350434	0.0696537	-0.0208942	-0.0974598	-0.0683768	0.11146	0.13916	0.13916	0.0399683
s__Megasphaera_micronuciformist__GCF_000165735	-0.0449502	0.0699853	-0.0505319	-0.0393555	-0.031253	0.106348	-0.167785	-0.213211	-0.213211	0.0383189
s__Veillonella_atypicat__Veillonella_atypica_unclassified	0.236132	0.0532448	-0.0839334	0.0698377	0.126061	0.238352	-0.328437	-0.357783	-0.357783	0.0321513
s__Prevotella_coprit__GCF_000157935	-0.0473026	-0.0846614	-0.0992025	-0.0285579	0.0906081	0.0506924	0.0644382	0.17408	0.17408	0.028073
s__Adlercreutzia_equolifacienst__GCF_000478885	-0.143423	0.243632	-0.105059	-0.0302438	0.0233255	-0.000690646	0.172834	0.147692	0.147692	0.0250599
s__Lactobacillus_orist__Lactobacillus_oris_unclassified	0.13805	0.18967	-0.0452759	-0.0130338	-0.102975	-0.129597	0.0381384	0.0258341	0.0258341	0.0247797
s__Coprococcus_eutactust__GCF_000154425	-0.0618092	0.10378	-0.0452759	-0.0130338	-0.102975	-0.129597	0.140009	0.138193	0.138193	0.0245156
s__Streptococcus_australist__Streptococcus_australis_unclassified	0.0638484	0.195295	0.131312	-0.0267994	0.0526694	0.186891	-0.112179	-0.133858	-0.133858	0.0240879
s__Bacteroides_nordiit__GCF_000273175	-0.0618092	0.0774498	-0.0452759	-0.0130338	0.16661	0.153925	0.0274683	0.00590301	0.00590301	0.0228239
s__Bifidobacterium_adolescentist__Bifidobacterium_adolescentis_unclassified	-0.128002	-0.137884	-0.0548017	0.181683	-0.079266	-0.237157	-0.00206196	0.0656656	0.0656656	0.0220374
s__Ruminococcus_sp_5_1_39BFAAt__GCF_000159975	-0.0990851	-0.0217	-0.0725809	0.422064	0.0234824	-0.0704709	-0.023346	0.00919674	0.00919674	0.0219594
s__Clostridium_citroniaet__GCF_000233455	0.00799708	-0.145553	-0.0577627	-0.0379249	-0.072257	-0.131872	0.162312	0.115335	0.115335	0.0214201
s__Granulicatella_eleganst__GCF_000162475	-0.0618092	0.271207	-0.0452759	-0.0130338	0.23049	0.218455	-0.0872353	-0.101227	-0.101227	0.0204183
s__Bacteroides_cellulosilyticust__Bacteroides_cellulosilyticus_unclassified	-0.031335	-0.060457	-0.0481262	-0.0364655	-0.0252065	-0.190412	0.19455	0.226064	0.226064	0.0203629
s__Gordonibacter_pamelaeaet__GCF_000210055	-0.076048	0.0630271	-0.055706	-0.0160364	0.00658167	-0.027618	0.118015	0.0839694	0.0839694	0.0186891
s__Streptococcus_perorist__GCF_000187585	-0.088217	-0.104176	-0.0646199	-0.0186025	-0.146971	-0.0532924	-0.124506	-0.0746402	-0.0746402	0.0179695
s__Streptococcus_macedonicust__GCF_000283635	-0.0435066	0.158241	-0.0318691	-0.00917431	-0.0724826	0.148835	0.109782	0.0712519	0.0712519	0.0166574
s__Coprobacter_fastidiosust__GCF_000473955	-0.0990851	-0.11701	-0.0725809	-0.0208942	-0.0840393	-0.0969522	0.150509	0.182769	0.182769	0.015877
s__Blautia_productat__GCF_000373885	0.0406263	0.118779	0.0924706	-0.0186025	-0.062725	0.189614	0.0427369	0.0220717	0.0220717	0.0154991
s__Alistipes_finegoldiit__GCF_000265365	-0.225466	0.106962	0.0227785	-0.060166	0.0516021	-0.0269602	0.208598	0.228348	0.228348	0.0148485
s__Lactococcus_phage_P680t__PRJNA213080	0.11509	0.0599942	0.0673023	-0.0208942	-0.0648732	0.0425848	-0.0449816	-0.062794	-0.062794	0.0147859
s__Bacteroides_barnesiaet__GCF_000374585	-0.0618092	0.0802102	-0.0452759	-0.0130338	0.0392843	0.0516529	0.0699324	0.0651351	0.0651351	0.0138078
s__Megasphaera_elsdeniit__GCF_000283495	-0.0435066	-0.0513771	-0.0318691	-0.00917431	-0.0724826	0.0112027	-0.0614036	0.0677762	0.0677762	0.0136287
s__Sutterella_wadsworthensist__GCF_000186505	-0.0435066	-0.0513771	-0.0318691	-0.00917431	-0.0724826	0.0112027	-0.0614036	0.0677762	0.0677762	0.0136287
s__Bifidobacterium_catenulatumt__GCF_000173455	-0.11756	0.110758	-0.0504896	0.209076	0.000925393	0.0177638	-0.125744	-0.0237033	-0.0237033	0.013612
s__Varibaculum_cambrienset__GCF_000420065	-0.0618092	0.0977014	-0.0452759	-0.0130338	0.0270031	0.0416282	-0.0872353	-0.101227	-0.101227	0.00964197
s__Clostridium_innocuumt__GCF_000371425	0.0320883	-0.0340831	0.0897948	-0.0302438	-0.00982671	0.178273	-0.0948315	-0.127141	-0.127141	0.0094576
s__Human_adenovirus_Bt__Human_adenovirus_B_unclassified	-0.0435066	-0.0513771	-0.0318691	-0.00917431	-0.0724826	0.0304072	-0.0614036	-0.0712519	-0.0712519	0.00757152
s__Bacteroides_caccaet__Bacteroides_caccae_unclassified	-0.0228802	0.050334	-0.0750932	0.126485	0.174046	-0.0504793	0.0132824	0.102172	0.102172	0.00656402
s__Alistipes_sp_AP11t__GCF_000321205	-0.0435066	0.174682	-0.0318691	-0.00917431	0.0983692	0.100824	-0.0614036	-0.0712519	-0.0712519	0.00454291
s__Streptococcus_sanguinist__Streptococcus_sanguinis_unclassified	-0.0618092	0.0861291	-0.0452759	-0.0130338	0.0172851	0.0721156	-0.0872353	-0.101227	-0.101227	0.00428315
s__Enterococcus_casseliflavust__Enterococcus_casseliflavus_unclassified	-0.109045	-0.0515867	-0.0798767	-0.0229945	-0.181671	-0.161335	-0.0775164	-0.101172	-0.101172	0.00165045
s__Veillonella_dispart__GCF_000160015	0.110323	-0.0578764	0.117768	0.122212	-0.0713311	0.00181881	-0.346933	-0.389265	-0.389265	0.00119905
s__Lactobacillus_rhamnosust__Lactobacillus_rhamnosus_unclassified	0.00936831	0.0585821	0.110947	0.203803	0.0354426	-0.0673392	-0.116454	-0.131969	-0.131969	0.000712369
s__Bifidobacterium_pseudocatenulatumt__GCF_000173435	-0.136074	0.0569782	-0.00759027	0.186267	0.195626	0.0281336	0.0715555	0.0991932	0.0991932	-0.000656692
s__Bacteroides_massiliensist__Bacteroides_massiliensis_unclassified	-0.0990851	0.228727	-0.0725809	-0.0208942	0.148184	0.19299	0.0595286	0.0318216	0.0318216	-0.00685995
s__Aggregatibacter_segnist__GCF_000185305	-0.0435066	-0.0513771	-0.0318691	-0.00917431	-0.0724826	-0.0912216	-0.0614036	-0.0712519	-0.0712519	-0.00757152
s__Escherichia_hermanniit__GCF_000248015	-0.0618092	-0.0729907	-0.0452759	-0.0130338	0.0516547	-0.129597	-0.0872353	-0.101227	-0.101227	-0.00762752
s__Clostridiales_bacterium_1_7_47FAAt__GCF_000155435	-0.0608671	0.169229	0.0785818	-0.0500942	0.129815	0.149217	0.0178339	-0.0512341	-0.0512341	-0.0223563
s__Erysipelotrichaceae_bacterium_5_2_54FAAt__GCF_000163515	-0.0618092	0.0861291	-0.0452759	-0.0130338	0.124907	0.10653	-0.0872353	-0.101227	-0.101227	-0.0239387
s__Butyrivibrio_crossotust__GCF_000156015	-0.0435066	-0.0513771	-0.0318691	-0.00917431	0.0673053	-0.0912216	0.102339	0.109485	0.109485	-0.0257432
s__Parabacteroides_johnsoniit__Parabacteroides_johnsonii_unclassified	-0.088217	-0.104176	-0.0646199	0.479014	-0.146971	-0.184967	0.0961923	0.137316	0.137316	-0.0259667
s__Ruminococcus_torquest__Ruminococcus_torques_unclassified	-0.00590282	-0.0293542	0.00835447	0.0540051	-0.182211	0.00274547	0.129111	0.148146	0.148146	-0.0326462
s__Lachnospiraceae_bacterium_9_1_43BFAAt__GCF_000209445	-0.00488703	0.272278	0.066828	-0.0229945	0.167842	0.221892	-0.0830422	-0.119598	-0.119598	-0.0333943
s__Leuconostoc_mesenteroidest__Leuconostoc_mesenteroides_unclassified	-0.0435066	-0.0513771	-0.0318691	-0.00917431	-0.0724826	-0.0912216	-0.0614036	0.0538734	0.0538734	-0.034829
s__Clostridium_asparagiformet__GCF_000158075	-0.116391	0.0135054	0.0344858	0.21819	0.0463739	0.0257417	-0.0797258	-0.0918194	-0.0918194	-0.0359207
s__Lactococcus_phage_bIL67t__PRJNA32321	-0.0435066	-0.0513771	-0.0318691	-0.00917431	0.0776599	0.0496118	-0.0614036	-0.0712519	-0.0712519	-0.0378576
s__Streptococcus_mitis_oralis_pneumoniaet__Streptococcus_mitis_oralis_pneumoniae_unclassified	0.0086699	0.0950136	-0.146395	-0.0421435	0.037496	0.118197	-0.282067	-0.262917	-0.262917	-0.0382379
s__Proteus_mirabilist__Proteus_mirabilis_unclassified	-0.0618092	-0.0729907	-0.0452759	-0.0130338	-0.102975	-0.0492966	-0.0872353	-0.101227	-0.101227	-0.0384407
s__Lactobacillus_casei_paracaseit__Lactobacillus_casei_paracasei_unclassified	-0.064725	0.0167201	0.00706978	-0.0318691	-0.0804404	-0.198067	-0.153044	-0.0963995	-0.0963995	-0.0388913
s__Klebsiella_oxytocat__Klebsiella_oxytoca_unclassified	0.108617	-0.0402173	0.119003	0.275219	-0.0238996	0.03247	-0.14958	-0.151973	-0.151973	-0.0402947
s__Actinomyces_graevenitziit__Actinomyces_graevenitzii_unclassified	-0.0618092	-0.0729907	-0.0452759	-0.0130338	-0.102975	-0.0171763	-0.0872353	-0.101227	-0.101227	-0.0406117
s__Atopobium_minutumt__GCF_000364325	-0.0435066	-0.0513771	-0.0318691	-0.00917431	0.12253	0.046411	-0.0614036	-0.0712519	-0.0712519	-0.0408862
s__Pediococcus_acidilacticit__Pediococcus_acidilactici_unclassified	-0.0435066	-0.0513771	-0.0318691	-0.00917431	0.12253	0.046411	-0.0614036	-0.0712519	-0.0712519	-0.0408862
s__Klebsiella_pneumoniaet__Klebsiella_pneumoniae_unclassified	0.160251	-0.0322205	0.11853	-0.0379249	-0.00582829	-0.022798	-0.142975	-0.129477	-0.129477	-0.0418841
s__Citrobacter_freundiit__Citrobacter_freundii_unclassified	0.0238692	-0.104176	0.0922837	-0.0186025	0.0255767	-0.038498	-0.124506	-0.144475	-0.144475	-0.0420381
s__Anaerotruncus_colihominist__GCF_000154565	-0.00575015	0.0136413	0.0551598	-0.0349732	0.0350103	-0.0214935	0.154334	0.111862	0.111862	-0.0433393
s__Lachnospiraceae_bacterium_2_1_58FAAt__GCF_000218465	0.122494	-0.0189423	-0.00198361	-0.053918	0.0360553	-0.0292679	-0.0221435	-0.0581926	-0.0581926	-0.0437731
s__Enterobacter_cloacaet__Enterobacter_cloacae_unclassified	0.144188	-0.0467385	0.0828246	-0.0318691	0.142093	-0.0314352	-0.156676	-0.186643	-0.186643	-0.0447168
s__Lactobacillus_phage_Lc_Nut__Lactobacillus_phage_Lc_Nu_unclassified	0.0957599	0.103488	0.174967	-0.0130338	0.0145435	0.197724	-0.0872353	-0.101227	-0.101227	-0.0454229
s__Lachnospiraceae_bacterium_5_1_57FAAt__GCF_000218425	-0.076048	0.0371631	-0.055706	-0.0160364	-0.0532932	0.0452163	0.101102	0.176426	0.176426	-0.0521851
s__Eubacterium_sp_3_1_31t__Eubacterium_sp_3_1_31_unclassified	-0.076048	0.0395144	-0.055706	-0.0160364	0.0601125	0.0861771	-0.107331	-0.0455655	-0.0455655	-0.0525059
s__Phascolarctobacterium_succinatutenst__GCF_000188175	0.282009	0.184578	-0.0725809	-0.0208942	0.0821527	0.0935062	-0.0449816	-0.0687524	-0.0687524	-0.053011
s__Bacteroides_phage_B124_14t__PRJNA82753	-0.0435066	-0.0513771	-0.0318691	-0.00917431	-0.0724826	-0.00160038	-0.0614036	0.0643005	0.0643005	-0.0560293
s__Lactococcus_phage_BM13t__PRJNA213076	-0.0435066	0.154131	-0.0318691	-0.00917431	0.177755	0.113627	-0.0614036	-0.0712519	-0.0712519	-0.0590579
s__Lactobacillus_plantarumt__Lactobacillus_plantarum_unclassified	-0.0435066	0.12536	-0.0318691	-0.00917431	-0.0724826	-0.0912216	0.113504	0.106009	0.106009	-0.0620865
s__Lactobacillus_salivariust__Lactobacillus_salivarius_unclassified	-0.0435066	0.12536	-0.0318691	-0.00917431	-0.0724826	-0.0912216	0.113504	0.106009	0.106009	-0.0620865
s__Clostridium_sporogenest__Clostridium_sporogenes_unclassified	-0.0435066	0.12536	-0.0318691	-0.00917431	-0.0724826	-0.0912216	0.113504	0.106009	0.106009	-0.0620865
s__Anaerococcus_hydrogenalist__Anaerococcus_hydrogenalis_unclassified	-0.0435066	0.12536	-0.0318691	-0.00917431	-0.0724826	-0.0912216	0.113504	0.106009	0.106009	-0.0620865
s__Anaerococcus_obesiensist__GCF_000311745	-0.0435066	0.12536	-0.0318691	-0.00917431	-0.0724826	-0.0912216	0.113504	0.106009	0.106009	-0.0620865
s__Anaerococcus_prevotiit__Anaerococcus_prevotii_unclassified	-0.0435066	0.12536	-0.0318691	-0.00917431	-0.0724826	-0.0912216	0.113504	0.106009	0.106009	-0.0620865
s__Anaerococcus_vaginalist__GCF_000163295	-0.0435066	0.12536	-0.0318691	-0.00917431	-0.0724826	-0.0912216	0.113504	0.106009	0.106009	-0.0620865
s__Finegoldia_magnat__Finegoldia_magna_unclassified	-0.0435066	0.12536	-0.0318691	-0.00917431	-0.0724826	-0.0912216	0.113504	0.106009	0.106009	-0.0620865
s__Haemophilus_influenzaet__Haemophilus_influenzae_unclassified	0.125156	-0.0729907	-0.0452759	-0.0130338	0.0099966	-0.0282138	-0.0872353	-0.101227	-0.101227	-0.0623207
s__Lactococcus_raffinolactist__GCF_000327305	-0.0618092	-0.0729907	-0.0452759	-0.0130338	0.107856	0.0590112	-0.0872353	-0.101227	-0.101227	-0.0624674
s__Clostridium_leptumt__GCF_000154345	-0.135428	-0.0745294	-0.0992025	-0.0285579	-0.0119812	-0.158256	0.041621	0.00558446	0.00558446	-0.0644213
s__Bacteroides_coprocolat__GCF_000154845	-0.076048	0.0369889	-0.055706	-0.0160364	0.194836	0.192411	0.116241	0.112285	0.112285	-0.0646338
s__Human_adenovirus_Ft__PRJNA14487	-0.0435066	0.215784	-0.0318691	-0.00917431	0.160497	0.139233	-0.0614036	-0.0712519	-0.0712519	-0.0681437
s__Bacteroides_intestinalist__GCF_000172175	-0.088217	-0.00746277	0.264408	-0.0186025	-0.0628841	-0.0818193	-0.124506	-0.0827769	-0.0827769	-0.0685212
s__Clostridium_clostridioformet__GCF_000371525	-0.0435066	0.191123	-0.0318691	-0.00917431	0.112175	0.152036	-0.0614036	-0.0712519	-0.0712519	-0.0742009
s__Subdoligranulum_variabilet__GCF_000157955	-0.0435066	0.191123	-0.0318691	-0.00917431	0.112175	0.152036	-0.0614036	-0.0712519	-0.0712519	-0.0742009
s__Collinsella_intestinalist__GCF_000156175	0.118739	-0.0729907	0.174855	-0.0130338	-0.102975	-0.0470023	-0.0872353	-0.101227	-0.101227	-0.0753462
s__Erysipelotrichaceae_bacterium_21_3t__GCF_000242195	0.063438	0.115971	0.149931	-0.0267994	0.0690992	0.175172	-0.00704133	-0.0320512	-0.0320512	-0.0824278
s__Morganella_morganiit__GCF_000286435	0.171737	-0.0513771	0.269438	-0.00917431	0.0707568	-0.0912216	-0.0614036	-0.0712519	-0.0712519	-0.0832868
s__Bifidobacterium_dentiumt__Bifidobacterium_dentium_unclassified	-0.0258011	-0.072314	0.161218	-0.0249523	-0.124123	-0.0910904	-0.100282	-0.12617	-0.12617	-0.0861592
s__Tannerella_forsythiat__GCF_000238215	0.203794	0.219894	-0.0318691	-0.00917431	-0.0724826	0.104025	-0.0614036	-0.0712519	-0.0712519	-0.089344
s__Streptococcus_infantist__Streptococcus_infantis_unclassified	-0.0618092	0.0861291	-0.0452759	-0.0130338	0.0172851	0.00558074	-0.0872353	-0.101227	-0.101227	-0.0923223
s__Sutterella_wadsworthensist__Sutterella_wadsworthensis_unclassified	-0.154336	0.00765795	-0.0857234	0.164936	0.0876775	-0.0514261	0.0943547	0.10712	0.10712	-0.0928459
s__Enterococcus_aviumt__Enterococcus_avium_unclassified	-0.135428	-0.0832139	0.0122978	-0.0285579	-0.00829136	-0.0311682	-0.191138	-0.221794	-0.221794	-0.0942179
s__Ruminococcus_gnavust__Ruminococcus_gnavus_unclassified	0.172793	0.143664	-0.105266	-0.124708	0.255864	0.179523	-0.226448	-0.29196	-0.29196	-0.0952348
s__Escherichia_colit__Escherichia_coli_unclassified	0.275892	0.0456889	0.153959	-0.112257	0.0322036	0.186922	-0.396671	-0.419606	-0.419606	-0.0964761
s__Faecalibacterium_prausnitziit__GCF_000210735	-0.0435066	-0.0513771	-0.0318691	-0.00917431	0.0811115	-0.0912216	-0.0614036	-0.0712519	-0.0712519	-0.0984298
s__Campylobacter_concisust__GCF_000017725	-0.0161568	-0.0385847	-0.0798767	-0.0229945	-0.093542	0.106588	-0.0813181	-0.099496	-0.099496	-0.0985726
s__Anaerostipes_caccaet__GCF_000154305	-0.076048	0.027758	-0.055706	-0.0160364	0.105947	-0.0422663	0.00747082	-0.02351	-0.02351	-0.101017
s__Fusobacterium_nucleatumt__Fusobacterium_nucleatum_unclassified	0.0813847	0.0275403	-0.055706	-0.0160364	-0.126697	-0.0587455	-0.107331	-0.124546	-0.124546	-0.101467
s__Enterococcus_faecalist__Enterococcus_faecalis_unclassified	0.0434321	-0.082612	0.0257739	-0.0267994	-0.143761	-0.0761163	-0.112599	-0.0783743	-0.0783743	-0.10647
s__Clostridium_difficilet__Clostridium_difficile_unclassified	0.073327	0.0140098	0.0346505	-0.0249523	0.169183	0.012719	-0.167006	-0.193791	-0.193791	-0.121023
s__Haemophilus_haemolyticust__GCF_000262285	0.0995319	-0.0249895	0.0496424	-0.0229945	-0.112797	0.022961	-0.153902	-0.178586	-0.178586	-0.121886
s__Lactobacillus_zeaet__GCF_000260435	0.194635	-0.0513771	-0.0318691	-0.00917431	-0.0724826	0.0784186	-0.0614036	-0.0712519	-0.0712519	-0.133259
s__Streptococcus_pseudopneumoniaet__Streptococcus_pseudopneumoniae_unclassified	0.180896	-0.0513771	-0.0318691	-0.00917431	-0.0724826	0.12643	-0.0614036	-0.0712519	-0.0712519	-0.133259
s__Actinobaculum_schaaliit__GCF_000411135	-0.0435066	-0.0513771	0.292616	-0.00917431	-0.0724826	-0.0912216	-0.0614036	-0.0712519	-0.0712519	-0.133259
s__Prevotella_bergensist__GCF_000160535	-0.0435066	-0.0513771	-0.0318691	-0.00917431	-0.0724826	-0.0912216	-0.0614036	-0.0712519	-0.0712519	-0.133259
s__Prevotella_buccalist__GCF_000177075	-0.0435066	-0.0513771	-0.0318691	-0.00917431	-0.0724826	-0.0912216	-0.0614036	-0.0712519	-0.0712519	-0.133259
s__Prevotella_disienst__Prevotella_disiens_unclassified	-0.0435066	-0.0513771	-0.0318691	-0.00917431	-0.0724826	-0.0912216	-0.0614036	-0.0712519	-0.0712519	-0.133259
s__Prevotella_timonensist__GCF_000177055	-0.0435066	-0.0513771	-0.0318691	-0.00917431	-0.0724826	-0.0912216	-0.0614036	-0.0712519	-0.0712519	-0.133259
s__Lachnospiraceae_bacterium_4_1_37FAAt__GCF_000191805	-0.0435066	-0.0513771	-0.0318691	-0.00917431	-0.0724826	-0.0912216	-0.0614036	-0.0712519	-0.0712519	-0.133259
s__Lachnospiraceae_bacterium_6_1_63FAAt__GCF_000209425	-0.0435066	-0.0513771	-0.0318691	-0.00917431	-0.0724826	-0.0912216	-0.0614036	-0.0712519	-0.0712519	-0.133259
s__Campylobacter_curvust__Campylobacter_curvus_unclassified	-0.0435066	-0.0513771	-0.0318691	-0.00917431	-0.0724826	-0.0912216	-0.0614036	-0.0712519	-0.0712519	-0.133259
s__Human_adenovirus_Dt__Human_adenovirus_D_unclassified	-0.0435066	-0.0513771	-0.0318691	-0.00917431	-0.0724826	-0.0912216	-0.0614036	-0.0712519	-0.0712519	-0.133259
s__Bacteroides_sp_3_2_5t__GCF_000159855	-0.0618092	0.083236	0.162395	-0.0130338	-0.102975	0.0258574	0.0384989	0.0357772	0.0357772	-0.144815
s__Bacteroides_thetaiotaomicront__Bacteroides_thetaiotaomicron_unclassified	-0.0431176	0.0154819	-0.0445344	-0.0651031	0.0904263	0.0145801	0.118257	0.102276	0.102276	-0.148252
s__Bacteroides_eggerthiit__Bacteroides_eggerthii_unclassified	0.0453326	0.17081	-0.0646199	-0.0186025	0.219621	0.146366	-0.124506	-0.144475	-0.144475	-0.158557
s__Veillonella_rattit__GCF_000315505	-0.0618092	-0.0729907	-0.0452759	-0.0130338	0.0488686	-0.129597	-0.0872353	-0.101227	-0.101227	-0.162672
s__Prevotella_biviat__Prevotella_bivia_unclassified	0.145	-0.0729907	-0.0452759	-0.0130338	0.0838176	0.037887	-0.0872353	-0.101227	-0.101227	-0.189319
s__Lactobacillus_gasserit__Lactobacillus_gasseri_unclassified	0.0547012	0.0150438	-0.055706	-0.0160364	0.0105307	-0.0326364	-0.00356786	-0.0193861	-0.0193861	-0.190709
s__Veillonella_parvulat__Veillonella_parvula_unclassified	0.122894	0.0325293	0.0893866	0.00777698	-0.00189914	0.0821228	-0.278508	-0.326072	-0.326072	-0.215809
s__Bifidobacterium_brevet__Bifidobacterium_breve_unclassified	0.101451	-0.0663944	-0.083135	0.14979	0.234865	0.00798568	-0.0814275	-0.0865483	-0.0865483	-0.230706
s__Clostridium_perfringenst__Clostridium_perfringens_unclassified	0.00127057	-0.11701	0.0886567	-0.0208942	-0.07039	-0.110418	-0.139845	-0.162274	-0.162274	-0.286877

### Sheet: Table S6
Ala-CDCA	Asn-UDCA	Citrulline-CA	Ser-CDCA	Val-DCA	Ile-Leu-DCA
Clostridium sordelli AO32	Ruminococcus gnavus ATCC29149	Bifidobacterium adolescentis L2 32	Bacillus sp. BK100	Streptomyces sp.	Escherichia coli
Clostridium scindens ATCC35704	Pseudarthrobacter oxydans	Bifidobacterium adolescentis Strain L2-32	Roseateles sp. YR242	Streptomyces sp. BRB-045	Clostridium cadaveris CC88A
	Enterococcus faecium 513	Bifidobacterium angulatum F16 22	Bacillus subtilis	Niallia circulans	Collinsella sp. 4 8 47FAA
		Bifidobacterium breve EX336960VC18	Bacillus tequilensis	Streptomyces sp. BRB-013	Fusobacterium mortiferum
		Bifidobacterium breve EX336960VC19		Streptomyces sp. BRB-047	Clostridium sporogenes ATCC 15579
		Bifidobacterium breve HPH0326		Paracoccus homiensis	Bifidobacterium adolescentis Strain L2-32
		Bifidobacterium breve JCP7499		Bacillus subtilis	Clostridium perfringes ATCC13124
		Bifidobacterium breve Strain EX336960VC19			Catabacter hongkongensis AB8 9
		Bifidobacterium longum subsp. longum 35B			Bifidobacterium angulatum F16 22
		Bifidobacterium sp. MSTE12			Enterococcus faecium TX1330
		Clostridiales sp. OBRC5 5			Streptomyces sp.
		Clostridium sp. 7 2 43FAA			Fusobacterium ulcerans, 12 1B
		Clostridium symbiosum WAL 14673			Clostridium sordelli AO32
		Enterococcus faecalis SF19			Clostridium histolytica AO25
		Enterococcus faecium 503
		Enterococcus faecium 513
		Enterococcus faecium E417
		Enterococcus faecium ERV102
		Enterococcus faecium ERV165
		Enterococcus faecium ERV99
		Fusobacterium nucleatum CTI 03
		Lachnospiraceae sp. CC70A
		Lachnospiraceae sp. F0167
